# Does the timing of government COVID-19 policy interventions matter? Policy analysis of an original database

**DOI:** 10.1101/2020.11.13.20194761

**Authors:** M. Stephens, J. Berengueres, S. Venkatapuram, I. A. Moonesar

## Abstract

**Objective:** Though the speed of policy interventions is critical in responding to a fast spreading pandemic, there is little research on this topic. This study aims to (1) review the state of research on the topic (2) compile an original dataset of 87 COVID-19 non-pharmaceutical interventions across 17 countries and (3) analyses the timing of COVID-19 policy interventions on mortality rates of individual countries.

**Design:** Statistical analysis using Excel and R language version 3.4.2 (2017-09-28) of 1479 non-pharmaceutical policy interventions data points.

**Setting:** China, Singapore, South Korea, Japan, Australia, Germany, Canada, India, United Arab Emirates, United States of America, South Africa, Egypt, Jordan, France, Iran, United Kingdom and Italy.

**Population:** 36 health policies, 19 fiscal policies; 8 innovation policies; 19 social distancing policies, and 5 travel policies – related to COVID-19.

**Interventions:** We calculate the time (time-lag) between the start date of a policy and three-time specific events: the first reported case in Wuhan, China; the first nationally reported disease case; the first nationally reported death.

**Main Outcome Measures:** National level mortality rates across 17 countries. Mortality rate is equivalent to (death attributed to COVID-19) / (death attributed to COVID-19 + COVID-19 recovered cases).

**Results:** The literature review found 22 studies that looked at policy and timing with respect to mortality rates. Only four were multicountry, multi-policy studies. Based on the analysis of the database, we find no significant direction of the association (positive or negative) between the time lag from the three specified points and mortality rates. The standard deviation (SD) of policy lags was of the same order of magnitude as the mean of lags (30.57 and 30.22 respectively), indicating that there is no consensus among countries on the optimal time lags to implement a given policy. At the country level, the average time lag to implement a policy decreased the longer the time duration between the country’s first case and the Wuhan first case, indicating countries got faster to implement policies as more time passed.

**Conclusions:** The timing of policy interventions across countries relative to the first Wuhan case, first national disease case, or first national death, is not found to be correlated with mortality. No correlation between country quickness of policy intervention and country mortality was found. Countries became quicker in implementing policies as time passed. However, no correlation between country quickness of policy intervention and country mortality was found. Policy interventions across countries relative to the first recorded case in each country, is not found to be correlated with mortality for 86 of the 87 policies. At the country level we find that no correlation was found between country-average delays in implementing policies and country mortality. Further there is no correlation with higher country rankings in The Global Health Security Index and policy timing and mortality rates.

**Funding Statement:** This work was supported by the Alliance for Health Policy and Systems Research at the World Health Organization as part of the Knowledge to Policy (K2P) Center Mentorship Program.

**A competing interests statement”:** All authors have completed the ICMJE uniform disclosure form at www.icmje.org/coidisclosure.pdf and declare: IAM and MS would like to acknowledge the Alliance for Health Policy and Systems Research at the World Health Organization for financial support for publishing as part of the Knowledge to Policy (K2P) Center Mentorship Program [BIRD Project].
