## Supplementary material for "Does the timing of government COVID-19 policy interventions matter? Policy analysis of an original database": Literature Review

### Sheet: Timing
Author and Title (Vancouver style)	Objective(s)	Research Approach	Study Design and Methods	# of Policies	# of Countries	Outcome Measure(s)/ Variable (s)	Findings	Conclusions	Time Dimension	Type	GHS Index 2019
Raoofi A, Takian A, Akbari Sari A, Olyaeemanesh A, Haghighi H, Aarabi M. COVID-19 Pandemic and Comparative Health Policy Learning in Iran. Arch Iran Med. 2020;23(4):220‐234. Published 2020 Apr 1. doi:10.34172/aim.2020.02	Using systematic document content analysis and through the lenses of health policy triangle, this article aims to compare the policies and strategies that Iran is adopting, with the experience and recommendations of China and WHO to combat COVID-19.	Qualitative	Using systematic document content analysis and through the lenses of health policy triangle, this article aims to compare the policies and strategies that Iran is adopting, with the experience and recommendations of China and WHO to combat COVID-19.	72	Iran	Since policies are subject to rapid change, summative evaluation is not a feasible option in the initial stages, albeit the number of new cases, recoveries and death are announced by the MoHME everyday. Rather, formative evaluation is required to enhance the chance of better policy making and improve existing policies.	Iran has formulated contextual-based policies to combat COVID-19 outbreak before and after virus entrance. Insufficient whole-government, whole-society approach in managing the outbreak, inadequate lifesaving and protective equipment, and delayed decisive governance are the biggest challenges in policy making to combat COVID-19. COVID-19 policies are a public health concern and require profession…	COVID-19 is an unfolding outbreak; hence, policy learning is crucial to formulate appropriate policies and implement them accordingly. Iran has made many efforts to defeat the outbreak, but more coherent, timely and efficient action is required, now, more than ever, to save lives and slow the spread of this pandemic.	Timeline of events: Chronological Timetable of Iran’s Activities after COVID-19 Outbreak	Timing	yes
Lasry A, Kidder D, Hast M, et al. Timing of Community Mitigation and Changes in Reported COVID-19 and Community Mobility ― Four U.S. Metropolitan Areas, February 26–April 1, 2020. MMWR Morb Mortal Wkly Rep 2020;69:451–457.	With the exception of emergency declarations, which were implemented as cases increased in other regions and internationally, these policies were implemented during the period when case counts were increasing in each location, but the timing in relation to cumulative case counts varied. Public policies to increase compliance with social distancing, including limits on mass gatherings, school clos…	Quantitative	Understanding the timing and potential impact of policies designed to increase compliance with mitigation strategies will assist in guiding modification of those policies over the course of the COVID-19 pandemic as well as increasing the understanding of when and how to fully implement these strategies in future outbreaks where community mitigation is required via Google alerts; and policies inte…	13	USA	1) types and timing of public policies issued to promote community mitigation interventions at the national, state, and local government levels; 2) cumulative number of reported COVID-19 cases; 3) average 3-day percentage change in reported cases; and 4) community mobility.	The findings in this report are subject to at least four limitations. First, these data suggest temporal correlations between issuance of public policies to increase mitigation strategies and rising case counts, on one hand, and decreases in mobility, on the other as well as first indications that these changes might impact growth of infections. The trends suggest an association but cannot prove …	During February 26–April 1, 2020, community mobility (a proxy measure for social distancing) in the metropolitan areas of Seattle, San Francisco, New York City, and New Orleans declined, decreasing with each community mitigation policy issued and as case counts increased.	Types and timing (Chronological) of public policies issued to promote community mitigation interventions at the national, state, and local government levels; Public policies ordering COVID-19 community mitigation interventions and dates of issuance	Timing	no
Vaidya R, Herten-Crabb A, Spencer J, Moon S, Lillywhite L. Travel restrictions and infectious disease outbreaks. Journal of Travel Medicine. 2020 Apr;27(3):taaa050.	This article outlines the challenges and gaps in knowledge regarding the relationship between outbreaks and the travel sector and discusses the opportunities for further research and policy work to overcome these challenges.	Qualitative	a review of the literature related to infectious disease outbreaks, travel and tourism in 2017, with a particular focus on the 2014–15 Ebola epidemic in West Africa in preparation for using for COVID19 travel restrictions	16	West Africa: (affected countries) *note there are 19 countries in total; unclear which specific countries were observed.	Inectious Disease Outbreaks	There is no recognized coordinating body to disseminate timely, consistent, reliable and authoritative information and best practices to all stakeholders.	Further research, analysis and policy development are required to mitigate the health and economic consequences of infectious disease outbreaks.	disseminate timely, consistent, reliable and authoritative information	Timing	no
Chen X, Yu B. First two months of the 2019 Coronavirus Disease (COVID-19) epidemic in China: real-time surveillance and evaluation with a second derivative model. Global health research and policy. 2020 Dec;5(1):1-9.	The ultimate goal of this study is to attempt to provide some solutions to this paradox by providing early messages to inform control measures, to be optimistic and not panic, to ask right questions, and to take right actions.	Quantitative	In this study, we used a second derivative model to characterize the coronavirus epidemic in China with cumulatively diagnosed cases during the first 2 months. (using surveillance policy/ method)	1	China	This model was built with the data and used to assess the detection rate during the study period, considering the differences between the true infections, detectable and detected cases.	Results from the second derivative modeling suggest the coronavirus epidemic as nonlinear and chaotic in nature. Although it emerged gradually, the epidemic was highly responsive to massive interventions initiated on January 21, 2020, as indicated by results from both second derivative and exponential modeling analyses.	Therefore, practically there is no so-called a best time or missed the best time to take actions. The methods used in this study can be applied in surveillance to inform and encourage the general public, public health professionals, clinicians and decision-makers to take coordinative and collaborative efforts to control the epidemic.	Estimation of daily detection rate; obtain a time series of FðxÞ to represent the estimates of cumulative number of potentially detectable cases; we then used the first derivative F0ðxÞ to obtain another time series of observed new cases each day; finally, with the observed F′ (xi) and model predicted F0ðxÞ, we obtained the detection rate Pi for day i	Timing	no
Zhang J, Litvinova M, Wang W, Wang Y, Deng X, Chen X, Li M, Zheng W, Yi L, Chen X, Wu Q. Evolving epidemiology and transmission dynamics of coronavirus disease 2019 outside Hubei province, China: a descriptive and modelling study. The Lancet Infectious Diseases. 2020 Apr 2.	We aimed to describe the epidemiological characteristics of the COVID-19 outbreak 50 days after it was recognised in Chinese provinces outside Hubei. We also estimated changes in key time-to-event intervals and reproduction numbers to assess whether the strict control measures put in place in China have been successful in slowing transmission.	Quantitative	We estimated trends in the demographic characteristics of cases and key time-to-event intervals. We used a Bayesian approach to estimate the dynamics of the net reproduction number (Rt) at the provincial level. This information will be crucial to inform intervention policy in real-time, not only for China, but also for other countries with COVID-19 transmission.	1	China	We estimated trends in the demographic characteristics of cases and key time-to-event intervals. We used a Bayesian approach to estimate the dynamics of the net reproduction number (Rt) at the provincial level. We estimated key time-to-event distributions for COVID-19 cases, including symptom onset to first health-care consultation, hospital admission, and official reporting.	Our findings indicate that strict containment measures, movement restrictions, and increased awareness of the population might have contributed to interrupt local transmission of SARS-CoV-2 outside Hubei province.	Our findings indicate that strict containment measures, movement restrictions, and increased awareness of the population might have contributed to interrupt local transmission of SARS-CoV-2 outside Hubei province.	We did statistical analyses of demographic and epidemiological characteristics of confirmed cases stratified by the two epidemic periods. χ² test was used to compare the age and sex structure. Two-sample t test was used to compare the key time-to-event intervals.	Timing	no
Hong YR, Lawrence J, Williams Jr D, Mainous Iii A. Population-level interest and telehealth capacity of US hospitals in response to COVID-19: cross-sectional analysis of Google search and national hospital survey data. JMIR Public Health and Surveillance. 2020;6(2):e18961.	We investigated the population-level internet search volume for telehealth (as a proxy of population interest and demand) with the number of new COVID-19 cases and the proportion of hospitals that adopted a telehealth system in all US states.	Quantitative	Pearson correlation was used to examine the relations of population search volume for telehealth and telemedicine (composite score) with the cumulative numbers of COVID-19 cases in the United States during the study period and the proportion of hospitals with telehealth and tele-ICU capabilities.	1	USA	As COVID-19 cases in the United States increase exponentially, tele-ICU may be able to provide an additional layer of care remotely, potentially easing some of the expected forthcoming capacity constraints.; determine whether a hospital provides telehealth services (including telemedicine, e-visit, remote monitoring),	We found that US population–level interest in telehealth increased as the number of COVID-19 cases increased, with a strong correlation (r=0.948, P<.001). We observed a higher population-level interest in telehealth in the Northeast and West census region, whereas the proportion of hospitals that adopted telehealth was higher in the Midwest region.	As the number of COVID-19 cases increases, so does the US population’s interest in telehealth. However, the level of population interest did not correlate with the proportion of hospitals providing telehealth services in the United States, suggesting that increased population demand may not be met with the current telehealth capacity.	The expansion of telehealth services is expected to deliver timely care for the initial screening of symptomatic patients while minimizing exposure in health care facilities, to protect health care providers and other patients.	Timing	no
Li HO, Bailey A, Huynh D, Chan J. YouTube as a source of information on COVID-19: a pandemic of misinformation?. BMJ Global Health. 2020 May 1;5(5):e002604.	The primary objective of this study is to evaluate the accuracy, usability and quality of the most widely viewed YouTube videos on COVID-19.	Quantitative	Compare factual videos to non-factual videos, while a one-way analysis of variance and Dunnett’s post hoc test were used to test for differences between video sources in comparison with videos from government and professional sources (control group), with a significance level of p=0.05. Government and professional videos were combined in group analysis, as these videos sources were considered to …	1	0	factual information on the transmission, typical symptoms, prevention strategies, potential treatments and epidemiology of COVID-19 as of the video’s publication date; The primary outcome was usability and reliability of videos, analysed using the novel COVID-19 Specific Score (CSS), modified DISCERN (mDISCERN) and modified JAMA (mJAMA) scores.	Over one-quarter of the most viewed YouTube videos on COVID-19 contained misleading information, reaching millions of viewers worldwide.	As the current COVID-19 pandemic worsens, public health agencies must better use YouTube to deliver timely and accurate information and to minimise the spread of misinformation. This may play a significant role in successfully managing the COVID-19 pandemic.	As the current COVID-19 pandemic worsens, public health agencies must better use YouTube to deliver timely and accurate information and to minimise the spread of misinformation.	Timing	no
Burns A, Gutfraind A. Symptom-Based Isolation Policies: Evidence from a Mathematical Model of Outbreaks of Influenza and COVID-19. medRxiv. 2020 Jan 1. (PREPRINT)	we hypothesized that these policies would have a small beneficial effect on reducing attack rate, delay the peak of the outbreak and reduce the height of its peak.	Quantitative	A computational model of symptom-based isolation that accounts for the timing of symptoms, viral shedding and the population structure. It was validated on outbreaks of influenza in schools and modified to account for COVID-19.	1	USA	symptom-based isolation policies could reduce the attack rates of both influenza and COVID-19 outbreaks, and flatten the outbreak curves.	we found that across a range of influenza scenarios, a CDC-recommended policy of one day isolation following fever can reduce the attack rate from 27% of the population to 12%, and to 3% if the isolation is extended to two days.	Symptom-based isolation could be an important tool to control influenza and COVID-19 outbreaks in schools, and potentially other settings. We recommend that schools implement a post-fever isolation policy of two days for influenza and six days for COVID-19.	Required isolation days (time)	Timing	no
Wei W, Zheng D, Lei Y, Wu S, Verma V, Liu Y, Wei X, Bi J, Hu D, Han G. Radiotherapy workflow and protection procedures during the Coronavirus Disease 2019 (COVID-19) outbreak: Experience of the Hubei Cancer Hospital in Wuhan, China. Radiotherapy and Oncology. 2020 Mar 30.	We specifically report on the special measures implemented, the quality assurance investigation conducted, and the infection control outcome over the past 6 weeks. This may assist other radiation oncology departments for COVID-19 protection and prevention during this challenging time period.	Quantitative	Between January 30, 2020 (when we started treating using the COVID-19 workflow and protocol described in this article) and March 16, 2020 (at the time of writing), our hospital tallied a total of 10,242 cancer outpatient visits.	16	China	We began treating patients using this new COVID-19 radiotherapy treatment workflow and infection control measures	following the COVID-19 outbreak, our hospital and radiotherapy center implemented multiple measures for patient and staff COVID-19 protection and prevention. The t-test showed no statistical difference between the two groups on any index (P > 0.05 for Vrt, Lng, Lat, Pitch, Roll, and Rtn).	During more than one and a half months of uninterrupted radiation oncology clinical operation through the worst of the Wuhan outbreak, no known COVID-19 infection occurred at our radiotherapy center to our patients or employees.	As such, in Wuhan, the epicenter of the COVID-19 outbreak in China, during the 6 + weeks of radiation oncology clinical operation, no COVID-19 infection occurred at our radiotherapy center for our patients or employees.	Timing	no
Yue M, Clapham HE, Cook AR. Estimating the Size of a COVID-19 Epidemic from Surveillance Systems. Epidemiology. 2020 Jul 1;31(4):567-9.	a simple Bayesian model designed to estimate the outbreak size during the exponential growth phase of the COVID-19 epidemic from one or two surveillance streams providing counts of cases meeting various criteria	Quantitative	a simple Bayesian model designed to estimate the outbreak size during the exponential growth phase of the COVID-19 epidemic from one or two surveillance streams providing counts of cases meeting various criteria	1	China	Estimates of epidemic size are complicated by surveillance systems that cannot capture all cases, and by the need for timely estimates as the epidemic is ongoing.	This article provides a Bayesian methodology to estimate outbreak size from one or more surveillance systems such as virologic testing of pneumonia cases or samples from a network of general practitioners.	This article provides a Bayesian methodology to estimate outbreak size from one or more surveillance systems such as virologic testing of pneumonia cases or samples from a network of general practitioners.	Estimates of epidemic size are complicated by surveillance systems that cannot capture all cases, and by the need for timely estimates as the epidemic is ongoing.	Timing	no
Liao Q, Yuan J, Dong M, Yang L, Fielding R, Lam WW. Public Engagement and Government Responsiveness in the Communications About COVID-19 During the Early Epidemic Stage in China: Infodemiology Study on Social Media Data. Journal of Medical Internet Research. 2020;22(5):e18796.	This study examined public engagement and government responsiveness in the communications about COVID-19 during the early epidemic stage based on an analysis of data from Sina Weibo, a major social media platform in China.	Quantitative	Weibo data relevant to COVID-19 from December 1, 2019, to January 31, 2020, were retrieved. Engagement data (likes, comments, shares, and followers) of posts from government agency accounts were extracted to evaluate public engagement with government posts online. Content analyses were conducted on two main themes: Sharing knowledge / information and Emotional exchanges (total of 20 inititatives)	20	China	A Pearson chi-square test was used to compare the overall percentages of each thematic category between personal account posts and government agency posts. Latent class analysis (LCA) was used to explore main patterns of post contents by type of account. Content analyses were conducted on two main themes: Sharing knowledge / information and Emotional exchanges (total of 20 inititatives)	Online users generally had low engagement with posts relevant to COVID-19 from government agency accounts. The common content patterns identified in personal and government posts included sharing epidemic situations; general knowledge of the new disease; and policies, guidelines, and official actions.	The government should closely monitor social media data to improve the timing of communications about an epidemic. As the epidemic evolves, merely sharing situation updates and policies may be insufficient to capture public interest in the messages.	persons who have received training in risk communication can be designated for monitoring public concerns online, delivering timely messages, communicating about the uncertainty, and making efforts to address public concerns online.	Timing	no
El-Jardali F, Bou-Karroum L, Fadlallah R. Amplifying the role of knowledge translation platforms in the COVID-19 pandemic response. Health Research Policy and Systems. 2020 June;18(1):1-7.	we highlight the emergingroles of KT platforms in light of the COVID-19 pandemic.	Qualitative	Specifically, they can filter current best available evidence from unsubstantiated or non-scientifically supervised sources and combine the results of multiple relevant studies while taking into consideration the quality of studies and biases in the existing evidence base.	6	Lebanon	Lessons learned can be integrated into strengthening the role, structures and mandates of KT platforms as hubs for trustworthy evidence that can inform policies and practice during public health crises.	We also reflect on the lessons learned from a KT platform effort in a middle-income country to inform decision-making and practice during the COVID-19 pandemic.	they can provide decision-makers and practitioners with relevant, reliable and accessible evidence syntheses that address priority issues in a timely and transparent manner.	In a time of pandemic, where conventional dissemination methods like policy dialogues may not be feasible, it is critical for KT platforms to innovate and leverage multiple dissemination channels suited to the context and audience at the right time.	Timing	no
Zhao S, Stone L, Gao D, Musa SS, Chong MK, He D, Wang MH. Imitation dynamics in the mitigation of the novel coronavirus disease (COVID-19) outbreak in Wuhan, China from 2019 to 2020. Annals of Translational Medicine. 2020 Apr;8(7).	we explore the probable course of the outbreak in terms of size and timing under several public interventions in improving public awareness and sensitivity to the infection risk as well as their potential impact.	Quantitative	We develop a compartmental epidemic model based on the classic susceptible-exposed-infectious-recovered model and use this to fit the data. Behavioral imitation through a game theoretical decision-making process is incorporated to study and project the dynamics of the COVID-19 outbreak in Wuhan, China. (using surveillance data)	1	China	By varying the key model parameters, we explore the probable course of the outbreak in terms of size and timing under several public interventions in improving public awareness and sensitivity to the infection risk as well as their potential impact.	Increasing sensitivity to take infection prevention actions and the effectiveness of infection prevention measures are likely to mitigate the COVID-19 outbreak in Wuhan.	Through an imitating social learning process, individual-level behavioral change on taking infection prevention actions have the potentials to significantly reduce the COVID-19 outbreak in terms of size and timing at city-level. Timely and substantially resources and supports for improving the willingness-to-act and conducts of self-administered infection prevention actions are recommended to red…	By examining the trends of the time-varying p, we consider a scenario regarding κ that has the desired changing dynamics of p as an approximation of the real-world situation.	Timing	no
Peng Z, Song W, Ding Z, Guan Q, Yang X, Xu Q, Wang X, Xia Y. Linking key intervention timings to rapid declining effective reproduction number to quantify lessons against COVID-19. Frontiers of Medicine. 2020 Jun 4:1.	Considering the different measures in controlling COVID-19, we compared different COVID-19 epidemic trends in China, Italy, Iran, Japan, and South Korea according to different epidemic control strategies.	Quantitative	The efficiency of containment measures and epidemic tendency of typical countries was assessed.	2	China, Italy, Iran, Japan, and South Korea	key intervention timings to rapid declining effective reproduction number (Re) to quantify lessons against COVID-19	Results showed that the effective reproduction number(Re) in Wuhan, China increased almost exponentially, reaching a maximum of 3.98 before a lockdown and rapidly decreased to below 1 due to containment and mitigation strategies of the Chinese government. The Re in Italy declined at a slower pace than that in China after the implementation of prevention and control measures. The Re in Iran showed…	The epidemic has hardly rebounded in China due to the implementation of prevention and control strategies and the effective enforcement of policies. Other countries suffering from the epidemic could learn from the Chinese experience in containing COVID-19.	Summary of the effective reproduction number (Re) in the five countries over day 1 vs Day 29	Timing	no
Huang WT, Chen YY. The War Against the Coronavirus Disease (COVID-2019): Keys to Successfully Defending Taiwan. Hu li za zhi The Journal of Nursing. 2020 Jun 1;67(3):75-83.	What are the keys to successfullying defending Taiwan?	Quantitative	Secondary Data and Reports	4	Taiwan	the importance to epidemic prevention of collecting and tracking travel history, occupation, contact history, cluster (TOCC) information; practicing hand hygiene; promoting the correct use of personal protective equipment; and maintaining safe distances from others.	it is very important to wear masks, take personal precautions, and practice recommended social distancing to achieve source control and stop transmission. Taiwan has learned from its previous experience with the SARS epidemic and prepared for the potential of new disease outbreaks for at least 17 years.	Personal control measures are recognized as critical to providing a safe environment for patients and staff.	It is often difficult to detect the signs and symptoms of infection and to implement timely intervention during the very early stage of infection.	Timing	no
Kushnir VM, Berzin TM, Elmunzer BJ, Mendelsohn RB, Patel V, Pawa S, Smith ZL, Keswani RN, for the Study NA. Plans to Reactivate Gastroenterology Practices Following the COVID-19 Pandemic: A Survey of North American Centers. Clinical Gastroenterology and Hepatology. 2020 May 22.	we conducted a survey of North American gastroenterology groups to assess current and anticipated approaches to recovering from the COVID-19 pandemic.	Quantitative	we conducted a survey of North American gastroenterology groups to assess current and anticipated approaches to recovering from the COVID-19 pandemic.	6	USA	impact of COVID-19 on endoscopy practice, elective endoscopy resumption plans, anesthesia modifications, personal protective equipment (PPE) policies, fellowship training and telemedicine use.	Only one-half of North American practices anticipate pre-procedure SARSCoV- 2 testing; when testing is performed and is negative, approximately 50% of practices continue to use N95 masks for PPE.	we have shown that there are significant concerns regarding the ability of practices to quickly and safely resume elective procedures and increase endoscopy volume. This is highlighted by variability in how practices have planned for reactivation.	A before and after of same survey; time series	Timing	no
Hassan K, Prescher H, Wang F, Chang DW, Reid RR. Evaluating the Effects of COVID-19 on Plastic Surgery Emergencies: Protocols and Analysis from a Level I Trauma Center. Annals of Plastic Surgery. 2020 Jun 2.	we aim to describe the trends in traumatic injuries managed by our Plastic Surgery service and detail the changes in consultation policies made to minimize provider exposure.	Quantitative	A retrospective chart review was performed of all plastic surgery emergencies at our institution during the 3 weeks preceding the issuance of SAH orders in Chicago and the 3 weeks following.	1	USA	we aim to describe the trends in traumatic injuries managed by our Plastic Surgery service and detail the changes in consultation policies made to minimize provider exposure.	There was an increase in the percentage of assault-related injuries including those associated with domestic violence, while there was an overall decrease in motor vehicle collisions.	Stay-at-home orders in Chicago have impacted traumatic injury patterns seen by the Section of Plastic and Reconstructive Surgery at a Level I Trauma Center.	Safe and timely care can continue to be provided with thorough communication, vigilance and guidance from our colleagues.	Timing	no
Shen C, Chen A, Luo C, Zhang J, Feng B, Liao W. Using Reports of Symptoms and Diagnoses on Social Media to Predict COVID-19 Case Counts in Mainland China: Observational Infoveillance Study. Journal of Medical Internet Research. 2020;22(5):e19421.	The aim of this study was to collect and analyze posts related to COVID-19 on Weibo, a popular Twitter-like social media site in China. To our knowledge, this infoveillance study employs the largest, most comprehensive, and most fine-grained social media data to date to predict COVID-19 case counts in mainland China.	Quantitative	We found that reports of symptoms and diagnosis of COVID-19 significantly predicted daily case counts up to 14 days ahead of official statistics, whereas other COVID-19 posts did not have similar predictive power. We performed Granger causality tests	1	China	Reports of Symptoms and Diagnoses on Social Media to Predict COVID-19 Case Counts	Our main findings highlight the importance of using rigorous procedures and understanding information sharing behaviors to obtain quality disease signals.	Future studies based on longer periods of data monitoring could explore the time and spatial diffusions of COVID-19 in more depth.	Public social media data can be usefully harnessed to predict infection cases and inform timely responses.	Timing	no
Zhang J, Litvinova M, Wang W, Wang Y, Deng X, Chen X, Li M, Zheng W, Yi L, Chen X, Wu Q. Evolving epidemiology of novel coronavirus diseases 2019 and possible interruption of local transmission outside Hubei Province in China: a descriptive and modeling study. MedRxiv. 2020 Jan 1.	Understanding the fast evolving epidemiology and transmission dynamics of the outbreak beyond Hubei would provide timely information to guide intervention policy.	Quantitative	time to event intervals of laboratory-confirmed COVID-19 cases by epidemic period	1	China	healthcare consultation; hospital admission; official announcement; on COVID19 cases	Our findings suggest that the strict containment measures and movement restrictions in place may contribute to the interruption of local COVID-19 transmission outside Hubei Province.	The epidemic dynamics in provinces outside Hubei was highly variable, but consistently included a mix of case importations and local transmission.	Our findings suggest that the strict containment measures and movement restrictions in place may contribute to the interruption of local COVID-19 transmission outside Hubei Province.	Timing	no
Tam DY, Naimark D, Natarajan MK, Woodward G, Oakes G, Rahal M, Barrett K, Khan YA, Ximenes R, Mac MBiotech S, Sander B. The Use of Decision Modelling to Inform Timely Policy Decisions on Cardiac Resource Capacity during the COVID-19 Pandemic. Canadian Journal of Cardiology. 2020 May 21.	Our overall goals were to better understand the consequences of initially curtailing and subsequently resuming cardiac procedures during the pandemic, and to be able to provide timely, data-informed predictions to facilitate policy decisions.	Quantitative	In this model, a daily influx of symptomatic COVID-19 patients (based on patterns of predicted epidemiology at that time) entered the hospital system to compete for a pool of fixed healthcare resources.	7	Canada	Ward beds ICU beds Ventilators Resources in Ontario Cardiac ward beds Cardiac ICU beds Cardiac ventilators; on critical care services	Balanced against the direct impacts of the pandemic, delayed presentation and treatment of non-COVID 19 conditions, such as cardiac disease, result in significant sequelae; these spillover impacts are also critical consequences of the pandemic.	The use of decision analytic modeling that is iterated on rapidly evolving data is a tool to help inform health policy decisions to address these difficult trade-offs.	These outputs informed timely, data-driven decisions during the COVID-19 pandemic regarding the provision of cardiovascular care.	Timing	no
Schulz WL, Durant TJ, Torre Jr CJ, Hsiao AL, Krumholz HM. Agile Health Care Analytics: Enabling Real-Time Disease Surveillance With a Computational Health Platform. Journal of Medical Internet Research. 2020;22(5):e18707.	we sought to produce an interface that could, in near real time, identify patients presenting with suspected respiratory tract infection and enable monitoring of test results related to specific pathogens, including severe acute respiratory syndrome coronavirus 2.	Quantitative	Trends can be tracked, issues with individual patients can be identified, hot spots can be determined, and new patients can be automatically reported for contact tracing.	1	USA	Enabling Real-Time Disease Surveillance With a Computational Health Platform	This combination of technology allowed us to rapidly prototype, iterate, and deploy a platform to support a cohesive organizational response to a rapidly evolving outbreak.	Platforms that allow for agile analytics are needed to keep pace with evolving needs within the health care system.	By leveraging our existing CHP, the initial tool was created and sourced with near real-time data in approximately 1 day of development effort from one developer and one clinical informaticist.	Timing	no
Goodman-Bacon A, Marcus J. Using difference-in-differences to identify causal effects of covid-19 policies.	We discuss threats to the validity of these DD designs and make recommendations about how researchers can avoid bias, interpret results accurately, and provide sound guidance to policymakers seeking to protect public health and facilitate an eventual economic recovery.	Quantitative	non-pharmaceutical COVID interventions have not been randomized, researchers have to rely on quasi-experimental strategies to identify causal effects.	1	Spain; UK	non-pharmaceutical COVID interventions have not been randomized, researchers have to rely on quasi-experimental strategies to identify causal effects.	Variation in policies across jurisdictions and over time strongly suggests a difference-in-differences (DD) research design to estimate causal effects of counter-COVID measures.	If policymakers mistakenly believe that restrictions have little effect, they may be relax policy too soon and infections will spike again. If, on the other hand, they mistakenly believe that policies have large effects they may maintain restrictions for too long, hampering economic and social recovery	Unbiased and transparent DD evidence, however, can provide timely and accurate guidance required to navigate the COVID-19 pandemic.	Timing	no
